# Eligibility for shingles vaccination and hospital-coded dementia in England and Wales: a regression discontinuity analysis in England

**DOI:** 10.64898/2026.07.20.26358345

**Authors:** Fergus Hamilton, Angela Pinot de Moira, Matt Bracher-Smith, Felix Michalik, Siddharthan Chandran, Matias D. Cattaneo, Leandro De Magalhaes, Fernando P Hartwig, David T Arnold, Paul Elliott, Pascal Geldsetzer, Valentina Escott-Price, Bethan Davies, George Davey Smith

## Abstract

We used the September 2013 age-based rollout of the live-attenuated shingles vaccine in England as a natural experiment to estimate the effect of vaccine eligibility on shingles and dementia diagnoses in linked hospital records. Individuals born just before and after the eligibility cutoff were compared using regression discontinuity methods, with follow-up for up to eight years after programme introduction. Eligibility was associated with a clear reduction in hospital-coded shingles diagnoses (RD estimate - 0.12 percentage points, 95% CI -0.153 to -0.079; p = 5.9 × 10^-10^), but there was no evidence of a corresponding reduction in hospital-coded dementia diagnoses (RD estimate -0.06 percentage points, 95% CI -0.40 to 0.27; p = 0.72). Results were robust across denominator definitions, diagnostic-code specifications, estimator choice, placebo cutoffs, and negative-control analyses. The dementia estimate was also close to null in an independently conducted analysis using a separately held HES extract. Comparator analyses in Welsh data with linked primary care and death data did not suggest these results were driven by our reliance on hospital data. These findings do not support a detectable intention-to-treat effect of live-attenuated shingles vaccine eligibility on hospital-coded dementia in England.
