## Supplementary Tables for "Eligibility for shingles vaccination and hospital-coded dementia in England and Wales: a regression discontinuity analysis in England"

### Sheet: S1
Supplementary Table 1. Shingles sensitivity analyses
Section	Analysis	Specification	Estimate (percentage points)	95% CI (percentage points)	P value	Bandwidth (months)	Denominator
Primary	Post-index shingles	rdrobust local linear	-0.116	-0.153 to -0.079	5.86e-10	21.7	HES
Denominator	Post-index shingles, ONS denominator	rdrobust local linear	-0.158	-0.205 to -0.112	2.83e-11	21.6	ONS
Diagnosis position	Zoster, diagnosis position any	rdrobust local linear	-0.116	-0.153 to -0.079	5.86e-10	21.7	HES
Diagnosis position	Zoster, diagnosis position primary or secondary	rdrobust local linear	-0.048	-0.071 to -0.025	3.58e-05	20.3	HES
Diagnosis position	Zoster, diagnosis position other diagnosis positions	rdrobust local linear	-0.089	-0.116 to -0.063	4.27e-11	28.9	HES
Sex	Zoster male	rdrobust local linear	-0.128	-0.180 to -0.076	1.28e-06	28.3	HES
Sex	Zoster female	rdrobust local linear	-0.090	-0.136 to -0.044	1.24e-04	20.1	HES
Follow-up	Zoster 1 years	rdrobust local linear	-0.008	-0.024 to 0.007	0.272	31.4	HES
Follow-up	Zoster 2 years	rdrobust local linear	-0.025	-0.046 to -0.004	0.017	28.7	HES
Follow-up	Zoster 3 years	rdrobust local linear	-0.051	-0.075 to -0.026	6.73e-05	27.8	HES
Follow-up	Zoster 4 years	rdrobust local linear	-0.051	-0.077 to -0.025	1.08e-04	30.0	HES
Follow-up	Zoster 5 years	rdrobust local linear	-0.065	-0.102 to -0.028	5.92e-04	27.6	HES
Follow-up	Zoster 6 years	rdrobust local linear	-0.093	-0.129 to -0.057	5.23e-07	27.5	HES
Follow-up	Zoster 7 years	rdrobust local linear	-0.106	-0.142 to -0.070	9.88e-09	24.4	HES
Follow-up	Zoster 8 years	rdrobust local linear	-0.116	-0.153 to -0.079	5.86e-10	21.7	HES
Boundary month	Zoster, September 1933 boundary month excluded	rdrobust local linear	-0.126	-0.159 to -0.094	2.35e-14	22.4	HES
Bandwidth	zoster fixed h=12	Fixed bandwidth	-0.052	-0.124 to 0.020	0.158	12.0	HES
Bandwidth	zoster fixed h=24	Fixed bandwidth	-0.094	-0.140 to -0.048	6.28e-05	24.0	HES
Estimator	zoster HC0 rdrobust	rdrobust with HC0 variance	-0.117	-0.153 to -0.081	2.08e-10	22.8	HES
Estimator	zoster local quadratic rdrobust	Local quadratic rdrobust	-0.113	-0.154 to -0.071	1.04e-07	36.6	HES
Estimator	zoster RDHonest	RDHonest	-0.114	-0.160 to -0.068	8.23e-09	18.5	HES

### Sheet: S2
Supplementary Table 2. Dementia sensitivity analyses
Section	Analysis	Specification	Estimate (percentage points)	95% CI (percentage points)	P value	Bandwidth (months)	Denominator
Primary	Post-index dementia	rdrobust local linear	-0.062	-0.399 to 0.275	0.717	26.5	HES
Denominator	Post-index dementia, ONS denominator	rdrobust local linear	-0.109	-0.626 to 0.409	0.681	27.3	ONS
Diagnosis position	Dementia, diagnosis position any	rdrobust local linear	-0.062	-0.399 to 0.275	0.717	26.5	HES
Diagnosis position	Dementia, diagnosis position primary or secondary	rdrobust local linear	-0.140	-0.320 to 0.041	0.129	29.4	HES
Diagnosis position	Dementia, diagnosis position other diagnosis positions	rdrobust local linear	-0.097	-0.406 to 0.211	0.537	26.1	HES
Outcome definition	Post-index dementia, alternative dementia definition	rdrobust local linear	-0.021	-0.376 to 0.334	0.908	26.5	HES
Sex	Dementia male	rdrobust local linear	-0.229	-0.531 to 0.073	0.138	27.6	HES
Sex	Dementia female	rdrobust local linear	0.046	-0.457 to 0.549	0.857	24.1	HES
Follow-up	Dementia 1 years	rdrobust local linear	-0.125	-0.188 to -0.062	1.06e-04	16.7	HES
Follow-up	Dementia 2 years	rdrobust local linear	-0.154	-0.341 to 0.033	0.106	18.8	HES
Follow-up	Dementia 3 years	rdrobust local linear	-0.182	-0.407 to 0.042	0.112	20.7	HES
Follow-up	Dementia 4 years	rdrobust local linear	-0.156	-0.327 to 0.015	0.074	28.2	HES
Follow-up	Dementia 5 years	rdrobust local linear	-0.145	-0.368 to 0.079	0.205	27.5	HES
Follow-up	Dementia 6 years	rdrobust local linear	-0.104	-0.344 to 0.136	0.395	30.9	HES
Follow-up	Dementia 7 years	rdrobust local linear	0.028	-0.307 to 0.363	0.869	25.7	HES
Follow-up	Dementia 8 years	rdrobust local linear	-0.062	-0.399 to 0.275	0.717	26.5	HES
Boundary month	Dementia, September 1933 boundary month excluded	rdrobust local linear	-0.033	-0.373 to 0.308	0.850	26.5	HES
Bandwidth	dementia fixed h=12	Fixed bandwidth	0.059	-0.762 to 0.880	0.887	12.0	HES
Bandwidth	dementia fixed h=24	Fixed bandwidth	-0.047	-0.513 to 0.418	0.842	24.0	HES
Estimator	dementia HC0 rdrobust	rdrobust with HC0 variance	-0.059	-0.302 to 0.183	0.632	25.9	HES
Estimator	dementia local quadratic rdrobust	Local quadratic rdrobust	-0.034	-0.464 to 0.396	0.876	34.3	HES
Estimator	dementia RDHonest	RDHonest	-0.088	-0.446 to 0.269	0.632	20.1	HES

### Sheet: S3
Supplementary Table 3. Pre-index balance checks
Section	Rank	Outcome	Estimate (percentage points)	95% CI (percentage points)	P value	Bandwidth (months)
Primary pre-index balance		Prior shingles	0.019	0.000 to 0.039	0.049	27.0
Primary pre-index balance		Prior dementia	-0.027	-0.193 to 0.138	0.748	23.0
Top-20 pre-index balance	1	Hypertension (I10)	0.209	-0.201 to 0.619	0.317	23.9
Top-20 pre-index balance	2	Personal history of disease (Z86)	0.098	-0.087 to 0.283	0.299	26.2
Top-20 pre-index balance	3	Personal history of medical treatment (Z92)	0.085	-0.130 to 0.299	0.440	22.9
Top-20 pre-index balance	4	Unknown / unspecified illness (R69)	-0.082	-0.430 to 0.266	0.644	20.2
Top-20 pre-index balance	5	Atrial fibrillation and flutter (I48)	-0.030	-0.213 to 0.152	0.746	34.2
Top-20 pre-index balance	6	Chronic ischaemic heart disease (I25)	-0.059	-0.331 to 0.213	0.670	23.7
Top-20 pre-index balance	7	Presence of functional implant (Z96)	-0.009	-0.129 to 0.111	0.881	26.2
Top-20 pre-index balance	8	Type 2 diabetes mellitus (E11)	0.506	0.170 to 0.842	0.003	22.9
Top-20 pre-index balance	9	Chronic kidney disease (N18)	-0.024	-0.216 to 0.169	0.808	26.4
Top-20 pre-index balance	10	Acute kidney failure (N17)	-0.008	-0.132 to 0.116	0.899	25.2
Top-20 pre-index balance	11	Pneumonia (J18)	-0.078	-0.272 to 0.117	0.434	21.7
Top-20 pre-index balance	12	Disorders of lipoprotein metabolism (E78)	0.048	-0.095 to 0.191	0.510	23.0
Top-20 pre-index balance	13	Other nervous / musculoskeletal symptoms (R29)	-0.046	-0.174 to 0.082	0.484	27.1
Top-20 pre-index balance	14	Other urinary system disorders (N39)	-0.051	-0.143 to 0.041	0.276	22.0
Top-20 pre-index balance	15	Heart failure (I50)	-0.009	-0.125 to 0.106	0.873	31.6
Top-20 pre-index balance	16	Other disorders of fluid / electrolyte balance (E87)	0.019	-0.072 to 0.109	0.686	35.3
Top-20 pre-index balance	17	Personal history of malignant neoplasm (Z85)	0.147	0.036 to 0.259	0.010	32.2
Top-20 pre-index balance	18	Personal history of allergy to drugs (Z88)	0.005	-0.152 to 0.161	0.955	21.6
Top-20 pre-index balance	19	Other osteoarthritis (M19)	-0.098	-0.211 to 0.015	0.090	19.4
Top-20 pre-index balance	20	Presence of cardiac / vascular implant (Z95)	-0.017	-0.185 to 0.152	0.846	25.0

### Sheet: S4
Supplementary Table 4. Post-index negative-control analyses
Section	Rank	Outcome	Estimate (percentage points)	95% CI (percentage points)	P value	Bandwidth (months)
Top-20 post-index negative controls	1	Hypertension (I10)	0.271	-0.269 to 0.810	0.326	25.1
Top-20 post-index negative controls	2	Personal history of disease (Z86)	-0.164	-0.726 to 0.399	0.569	27.0
Top-20 post-index negative controls	3	Personal history of medical treatment (Z92)	0.191	-0.341 to 0.723	0.482	22.8
Top-20 post-index negative controls	4	Unknown / unspecified illness (R69)	-0.418	-0.871 to 0.034	0.070	22.3
Top-20 post-index negative controls	5	Atrial fibrillation and flutter (I48)	-0.057	-0.517 to 0.403	0.809	27.8
Top-20 post-index negative controls	6	Chronic ischaemic heart disease (I25)	0.015	-0.438 to 0.468	0.948	21.9
Top-20 post-index negative controls	7	Presence of functional implant (Z96)	-0.318	-0.652 to 0.016	0.062	22.1
Top-20 post-index negative controls	8	Type 2 diabetes mellitus (E11)	0.495	0.156 to 0.833	0.004	31.1
Top-20 post-index negative controls	9	Chronic kidney disease (N18)	0.136	-0.232 to 0.505	0.468	27.7
Top-20 post-index negative controls	10	Acute kidney failure (N17)	-0.004	-0.365 to 0.358	0.984	29.9
Top-20 post-index negative controls	11	Pneumonia (J18)	0.051	-0.213 to 0.315	0.705	35.5
Top-20 post-index negative controls	12	Disorders of lipoprotein metabolism (E78)	0.312	-0.021 to 0.645	0.066	23.2
Top-20 post-index negative controls	13	Other nervous / musculoskeletal symptoms (R29)	-0.366	-0.934 to 0.203	0.208	28.6
Top-20 post-index negative controls	14	Other urinary system disorders (N39)	-0.240	-0.561 to 0.080	0.142	32.3
Top-20 post-index negative controls	15	Heart failure (I50)	0.146	-0.328 to 0.620	0.545	23.2
Top-20 post-index negative controls	16	Other disorders of fluid / electrolyte balance (E87)	0.122	-0.176 to 0.420	0.421	29.3
Top-20 post-index negative controls	17	Personal history of malignant neoplasm (Z85)	-0.203	-0.490 to 0.085	0.167	28.5
Top-20 post-index negative controls	18	Personal history of allergy to drugs (Z88)	-0.067	-0.366 to 0.232	0.661	31.2
Top-20 post-index negative controls	19	Other osteoarthritis (M19)	-0.128	-0.487 to 0.232	0.487	25.4
Top-20 post-index negative controls	20	Presence of cardiac / vascular implant (Z95)	0.029	-0.312 to 0.369	0.870	26.8

### Sheet: S5
Supplementary Table 5. Birth-month structure tests
Outcome	ICD-10 root	Analysis set	Birth-month F-test P value	-log10(P value)
Type 2 diabetes mellitus (E11)	E11	Top-20 negative control	9.48e-51	50.02
Atrial fibrillation and flutter (I48)	I48	Top-20 negative control	6.91e-23	22.16
Disorders of lipoprotein metabolism (E78)	E78	Top-20 negative control	1.40e-19	18.85
Personal history of malignant neoplasm (Z85)	Z85	Top-20 negative control	7.85e-12	11.11
Personal history of medical treatment (Z92)	Z92	Top-20 negative control	1.47e-11	10.83
Heart failure (I50)	I50	Top-20 negative control	1.44e-09	8.84
Other nervous / musculoskeletal symptoms (R29)	R29	Top-20 negative control	8.57e-09	8.07
Chronic ischaemic heart disease (I25)	I25	Top-20 negative control	2.75e-08	7.56
Personal history of allergy to drugs (Z88)	Z88	Top-20 negative control	2.48e-05	4.61
Chronic kidney disease (N18)	N18	Top-20 negative control	3.08e-05	4.51
Personal history of disease (Z86)	Z86	Top-20 negative control	3.15e-05	4.50
Presence of functional implant (Z96)	Z96	Top-20 negative control	1.51e-04	3.82
Hypertension (I10)	I10	Top-20 negative control	1.60e-04	3.80
Presence of cardiac / vascular implant (Z95)	Z95	Top-20 negative control	2.41e-04	3.62
Unknown / unspecified illness (R69)	R69	Top-20 negative control	0.001	2.84
Other osteoarthritis (M19)	M19	Top-20 negative control	0.015	1.82
Acute kidney failure (N17)	N17	Top-20 negative control	0.034	1.47
Other disorders of fluid / electrolyte balance (E87)	E87	Top-20 negative control	0.076	1.12
Other urinary system disorders (N39)	N39	Top-20 negative control	0.168	0.77
Pneumonia (J18)	J18	Top-20 negative control	0.289	0.54
Zoster (B02)	B02	Primary outcome	0.313	0.51
Dementia (DEM)	DEM	Primary outcome	0.374	0.43

### Sheet: S6
Supplementary Table 6. E11 birth-month GAM checks
Series	Adjustment	Estimate (percentage points)	95% CI (percentage points)	P value	Bandwidth (months)
Pre-index E11 balance	Raw	0.506	0.170 to 0.842	0.003	22.9
Pre-index E11 balance	Whole-period GAM	0.135	-0.089 to 0.358	0.237	35.0
Pre-index E11 balance	Pre-index GAM sensitivity	0.273	0.051 to 0.495	0.016	27.5
Post-index E11 negative control	Raw	0.516	0.092 to 0.941	0.017	32.0
Post-index E11 negative control	Whole-period GAM	0.265	0.050 to 0.480	0.016	34.7
Post-index E11 negative control	Pre-index GAM sensitivity	0.372	0.080 to 0.665	0.013	33.6

### Sheet: S7
Supplementary Table 7. Primary outcomes after whole-period GAM adjustment
Outcome	Adjustment	Estimate (percentage points)	95% CI (percentage points)	P value	Bandwidth (months)
Zoster raw	Raw	-0.116	-0.153 to -0.079	5.86e-10	21.7
Zoster whole-period GAM	Whole-period GAM	-0.114	-0.152 to -0.077	2.71e-09	21.6
Dementia raw	Raw	-0.062	-0.399 to 0.275	0.717	26.5
Dementia whole-period GAM	Whole-period GAM	-0.135	-0.452 to 0.182	0.403	25.8

### Sheet: S8
Supplementary Table 8. ICD-10 code definitions
Table section	Outcome or role	Selection rank	ICD-10 code or root	Description	Implemented match	Notes
Primary outcome	Shingles		B02	Herpes zoster	ICD-10 codes beginning B02	Used for post-index shingles and prior shingles exclusion.
Primary outcome	Eyting dementia		F00	Dementia in Alzheimer's disease	Eyting ICD-10 codelist as implemented in the HES export	Used for primary dementia outcome and prior dementia exclusion.
Primary outcome	Eyting dementia		F01	Vascular dementia	Eyting ICD-10 codelist as implemented in the HES export	Used for primary dementia outcome and prior dementia exclusion.
Primary outcome	Eyting dementia		F02	Dementia in other diseases classified elsewhere	Eyting ICD-10 codelist as implemented in the HES export	Used for primary dementia outcome and prior dementia exclusion.
Primary outcome	Eyting dementia		F03	Unspecified dementia	Eyting ICD-10 codelist as implemented in the HES export	Used for primary dementia outcome and prior dementia exclusion.
Primary outcome	Eyting dementia		F051	Delirium superimposed on dementia	Eyting ICD-10 codelist as implemented in the HES export	Used for primary dementia outcome and prior dementia exclusion.
Primary outcome	Eyting dementia		G30	Alzheimer disease	Eyting ICD-10 codelist as implemented in the HES export	Used for primary dementia outcome and prior dementia exclusion.
Primary outcome	Eyting dementia		G310	Circumscribed brain atrophy	Eyting ICD-10 codelist as implemented in the HES export	Used for primary dementia outcome and prior dementia exclusion.
Primary outcome	Eyting dementia		G311	Senile degeneration of brain, not elsewhere classified	Eyting ICD-10 codelist as implemented in the HES export	Used for primary dementia outcome and prior dementia exclusion.
Primary outcome	Eyting dementia		G318	Other specified degenerative diseases of nervous system	Eyting ICD-10 codelist as implemented in the HES export	Used for primary dementia outcome and prior dementia exclusion.
Primary outcome	Eyting dementia		I673	Progressive vascular leukoencephalopathy	Eyting ICD-10 codelist as implemented in the HES export	Used for primary dementia outcome and prior dementia exclusion.
Secondary dementia definition	Alternative dementia definition		F00	Dementia in Alzheimer's disease	Implemented HES matcher for the alternative dementia definition	Used only for the alternative dementia definition sensitivity. The implemented matcher uses F051, matching the realised analysis.
Secondary dementia definition	Alternative dementia definition		F01	Vascular dementia	Implemented HES matcher for the alternative dementia definition	Used only for the alternative dementia definition sensitivity. The implemented matcher uses F051, matching the realised analysis.
Secondary dementia definition	Alternative dementia definition		F03	Unspecified dementia	Implemented HES matcher for the alternative dementia definition	Used only for the alternative dementia definition sensitivity. The implemented matcher uses F051, matching the realised analysis.
Secondary dementia definition	Alternative dementia definition		F051	Delirium superimposed on dementia	Implemented HES matcher for the alternative dementia definition	Used only for the alternative dementia definition sensitivity. The implemented matcher uses F051, matching the realised analysis.
Secondary dementia definition	Alternative dementia definition		G30	Alzheimer disease	Implemented HES matcher for the alternative dementia definition	Used only for the alternative dementia definition sensitivity. The implemented matcher uses F051, matching the realised analysis.
Negative-control ICD-10 root	Top-20 negative-control outcome	1	I10	Hypertension	ICD-10 codes with three-character root I10	Selected by post-index frequency after excluding dementia roots and B02; used in pre-index balance, post-index negative-control, and birth-month structure checks.
Negative-control ICD-10 root	Top-20 negative-control outcome	2	Z86	Personal history of disease	ICD-10 codes with three-character root Z86	Selected by post-index frequency after excluding dementia roots and B02; used in pre-index balance, post-index negative-control, and birth-month structure checks.
Negative-control ICD-10 root	Top-20 negative-control outcome	3	Z92	Personal history of medical treatment	ICD-10 codes with three-character root Z92	Selected by post-index frequency after excluding dementia roots and B02; used in pre-index balance, post-index negative-control, and birth-month structure checks.
Negative-control ICD-10 root	Top-20 negative-control outcome	4	R69	Unknown / unspecified illness	ICD-10 codes with three-character root R69	Selected by post-index frequency after excluding dementia roots and B02; used in pre-index balance, post-index negative-control, and birth-month structure checks.
Negative-control ICD-10 root	Top-20 negative-control outcome	5	I48	Atrial fibrillation and flutter	ICD-10 codes with three-character root I48	Selected by post-index frequency after excluding dementia roots and B02; used in pre-index balance, post-index negative-control, and birth-month structure checks.
Negative-control ICD-10 root	Top-20 negative-control outcome	6	I25	Chronic ischaemic heart disease	ICD-10 codes with three-character root I25	Selected by post-index frequency after excluding dementia roots and B02; used in pre-index balance, post-index negative-control, and birth-month structure checks.
Negative-control ICD-10 root	Top-20 negative-control outcome	7	Z96	Presence of functional implant	ICD-10 codes with three-character root Z96	Selected by post-index frequency after excluding dementia roots and B02; used in pre-index balance, post-index negative-control, and birth-month structure checks.
Negative-control ICD-10 root	Top-20 negative-control outcome	8	E11	Type 2 diabetes mellitus	ICD-10 codes with three-character root E11	Selected by post-index frequency after excluding dementia roots and B02; used in pre-index balance, post-index negative-control, and birth-month structure checks.
Negative-control ICD-10 root	Top-20 negative-control outcome	9	N18	Chronic kidney disease	ICD-10 codes with three-character root N18	Selected by post-index frequency after excluding dementia roots and B02; used in pre-index balance, post-index negative-control, and birth-month structure checks.
Negative-control ICD-10 root	Top-20 negative-control outcome	10	N17	Acute kidney failure	ICD-10 codes with three-character root N17	Selected by post-index frequency after excluding dementia roots and B02; used in pre-index balance, post-index negative-control, and birth-month structure checks.
Negative-control ICD-10 root	Top-20 negative-control outcome	11	J18	Pneumonia	ICD-10 codes with three-character root J18	Selected by post-index frequency after excluding dementia roots and B02; used in pre-index balance, post-index negative-control, and birth-month structure checks.
Negative-control ICD-10 root	Top-20 negative-control outcome	12	E78	Disorders of lipoprotein metabolism	ICD-10 codes with three-character root E78	Selected by post-index frequency after excluding dementia roots and B02; used in pre-index balance, post-index negative-control, and birth-month structure checks.
Negative-control ICD-10 root	Top-20 negative-control outcome	13	R29	Other nervous / musculoskeletal symptoms	ICD-10 codes with three-character root R29	Selected by post-index frequency after excluding dementia roots and B02; used in pre-index balance, post-index negative-control, and birth-month structure checks.
Negative-control ICD-10 root	Top-20 negative-control outcome	14	N39	Other urinary system disorders	ICD-10 codes with three-character root N39	Selected by post-index frequency after excluding dementia roots and B02; used in pre-index balance, post-index negative-control, and birth-month structure checks.
Negative-control ICD-10 root	Top-20 negative-control outcome	15	I50	Heart failure	ICD-10 codes with three-character root I50	Selected by post-index frequency after excluding dementia roots and B02; used in pre-index balance, post-index negative-control, and birth-month structure checks.
Negative-control ICD-10 root	Top-20 negative-control outcome	16	E87	Other disorders of fluid / electrolyte balance	ICD-10 codes with three-character root E87	Selected by post-index frequency after excluding dementia roots and B02; used in pre-index balance, post-index negative-control, and birth-month structure checks.
Negative-control ICD-10 root	Top-20 negative-control outcome	17	Z85	Personal history of malignant neoplasm	ICD-10 codes with three-character root Z85	Selected by post-index frequency after excluding dementia roots and B02; used in pre-index balance, post-index negative-control, and birth-month structure checks.
Negative-control ICD-10 root	Top-20 negative-control outcome	18	Z88	Personal history of allergy to drugs	ICD-10 codes with three-character root Z88	Selected by post-index frequency after excluding dementia roots and B02; used in pre-index balance, post-index negative-control, and birth-month structure checks.
Negative-control ICD-10 root	Top-20 negative-control outcome	19	M19	Other osteoarthritis	ICD-10 codes with three-character root M19	Selected by post-index frequency after excluding dementia roots and B02; used in pre-index balance, post-index negative-control, and birth-month structure checks.
Negative-control ICD-10 root	Top-20 negative-control outcome	20	Z95	Presence of cardiac / vascular implant	ICD-10 codes with three-character root Z95	Selected by post-index frequency after excluding dementia roots and B02; used in pre-index balance, post-index negative-control, and birth-month structure checks.
